# Frequency of bacterial STI testing amongst people accessing sexual health services in England, 2024: a cross-sectional analysis of national surveillance data

**DOI:** 10.64898/2026.04.08.26349546

**Authors:** George Baldry, Ana-Karina Harb, Lucy Findlater, Dana Ogaz, Stephanie J Migchelsen, Helen Fifer, John Saunders, Hamish Mohammed, Katy Sinka

## Abstract

**Objectives:** There are guidelines in England for recommended sexually transmitted infection (STI) testing frequency, however national estimates for testing frequency are limited. We determined the frequency of STI testing among people accessing sexual health services (SHSs) in England.

**Methods:** We assessed STI testing frequency in face-to-face and online SHSs in England using data from the GUMCAD STI surveillance system. We quantified different combinations of tests within an episode of care and the number of testing episodes completed by each person in 2024 by sociodemographic and behavioural characteristics, as well as clinical setting.

**Results:** Overall, there were 2,222,028 testing episodes at SHSs in 2024 that involved tests for chlamydia, gonorrhoea, syphilis and/or HIV, among 1,750,625 people. Most (66.1%) of these episodes involved tests for all four of these STIs. Most people accessing SHSs in England tested once (80.1%), and a small minority (1.9%) tested at least four times (frequent testers). Frequent testing was more common among gay, bisexual, and other men who have sex with men (GBMSM) (6.7%), London residents (3.6%), online testers (2.5%), people using HIV-PrEP (13%), and people with 5+ partners in the previous 3 months (10.6%). Only 10.5% of GBMSM reporting higher-risk sexual behaviours tested 4+ times despite recommendations for quarterly testing in this group.

**Conclusions:** The majority of those who tested for STIs in England in 2024 only tested once. Frequent testing was more common among GBMSM, people using HIV-PrEP, London residents and people reporting higher risk behaviours. Testing frequency often appears to be aligned with current testing recommendations in England; however, we also observed that a low proportion of GBMSM reporting higher-risk behaviours and HIV-PrEP users tested 4+ times in 2024. It is important to acknowledge groups with lower or higher testing frequency when developing interventions and updating STI testing guidelines.

**WHAT IS ALREADY KNOWN ON THIS TOPIC:** The effectiveness of asymptomatic screening for chlamydia and gonorrhoea in gay, bisexual and other men who have sex with men (GBMSM), and the potential impact of the consequent antibiotic use on antimicrobial resistance has recently been questioned. Testing and treatment remain a key pillar of STI prevention and management; despite this, there is limited evidence of STI testing frequency by people accessing sexual services (SHS) in England.

**WHAT THIS STUDY ADDS:** This analysis shows that the majority of people attending SHSs in England in 2024 tested once, and only a small proportion of people reporting high-risk behaviours tested frequently.

**HOW THIS STUDY MIGHT AFFECT RESEARCH, PRACTICE OR POLICY:** Awareness of groups engaging in high-risk behaviours but are testing infrequently is important to guide interventions and messaging regarding STI testing. The low levels of frequent testing, even among those who would be recommended quarterly testing under UK guidelines, provides important context for wider discussion around asymptomatic STI screening.
