## Appendix B/C/D for "Frequency of bacterial STI testing amongst people accessing sexual health services in England, 2024: a cross-sectional analysis of national surveillance data"

### Sheet: appendix_B
	Appendix B. Combinations of STI tests performed during testing episodes, stratified by testing setting and sexual orientation, England, 2024.
		Gender and Sexual Orientation	orient4	orient4	orient4	orient4
		Heterosexual men	GBMSM	Women	Not known	Total
		Total
	Ct test only	2,535 (0.5%)	1,856 (0.5%)	5,580 (0.5%)	4,238 (1.4%)	14,209 (0.6%)
	Ng test only	1,120 (0.2%)	3,212 (0.8%)	2,391 (0.2%)	2,261 (0.8%)	8,984 (0.4%)
	Ct, Ng test	119,368 (23.7%)	41,881 (11.1%)	382,179 (36.5%)	83,319 (28.5%)	626,747 (28.2%)
	Ct,Ng,Syphilis test	6,863 (1.4%)	24,546 (6.5%)	11,532 (1.1%)	3,097 (1.1%)	46,038 (2.1%)
	full screen (Ct,Ng,Syphilis,HIV)	365,368 (72.5%)	297,345 (78.7%)	630,768 (60.2%)	175,713 (60.0%)	1,469,194 (66.1%)
	other (aggregated)	8,500 (1.7%)	9,105 (2.4%)	15,071 (1.4%)	24,180 (8.3%)	56,856 (2.6%)
	Total	503,754 (22.7%)	377,945 (17.0%)	1,047,521 (47.1%)	292,808 (13.2%)	2,222,028 (100.0%)
		Physical SHS
	Ct test only	2,161 (0.9%)	1,684 (0.8%)	4,818 (1.1%)	2,378 (1.7%)	11,041 (1.0%)
	Ng test only	961 (0.4%)	3,032 (1.4%)	1,771 (0.4%)	1,524 (1.1%)	7,288 (0.7%)
	Ct, Ng test	41,308 (16.6%)	17,377 (8.0%)	154,802 (34.4%)	38,426 (27.6%)	251,913 (23.9%)
	Ct,Ng,Syphilis test	3,836 (1.5%)	17,827 (8.2%)	5,162 (1.1%)	2,385 (1.7%)	29,210 (2.8%)
	full screen (Ct,Ng,Syphilis,HIV)	198,055 (79.6%)	174,163 (80.2%)	278,559 (61.9%)	92,793 (66.7%)	743,570 (70.5%)
	other (aggregated)	2,483 (1.0%)	3,026 (1.4%)	5,077 (1.1%)	1,707 (1.2%)	12,293 (1.2%)
	Total	248,804 (23.6%)	217,109 (20.6%)	450,189 (42.7%)	139,213 (13.2%)	1,055,315 (100.0%)
		Online SHS/ Online postal self-sampling
	Ct test only	374 (0.1%)	172 (0.1%)	762 (0.1%)	1,860 (1.2%)	3,168 (0.3%)
	Ng test only	159 (0.1%)	180 (0.1%)	620 (0.1%)	737 (0.5%)	1,696 (0.1%)
	Ct, Ng test	78,060 (30.6%)	24,504 (15.2%)	227,377 (38.1%)	44,893 (29.2%)	374,834 (32.1%)
	Ct,Ng,Syphilis test	3,027 (1.2%)	6,719 (4.2%)	6,370 (1.1%)	712 (0.5%)	16,828 (1.4%)
	full screen (Ct,Ng,Syphilis,HIV)	167,313 (65.6%)	123,182 (76.6%)	352,209 (59.0%)	82,920 (54.0%)	725,624 (62.2%)
	other (aggregated)	6,017 (2.4%)	6,079 (3.8%)	9,994 (1.7%)	22,473 (14.6%)	44,563 (3.8%)
	Total	254,950 (21.9%)	160,836 (13.8%)	597,332 (51.2%)	153,595 (13.2%)	1,166,713 (100.0%)
	Ct: Chlamydia trachomatis, Ng: Neisseria gonorrhoeae, GBMSM: Gay, bisexual and other men who have sex with men

### Sheet: appendix_C_D
	Appendix C. Number of positive tests for bacterial STIs among people accessing sexual health services by testing frequency and symptomatic status, England, 2024.
			1 test	2-3 tests	4+ tests	Total
	All	No Bact STI diagnosis	1,302,789 (92.9%)	617,081 (90.8%)	126,091 (90.1%)	2,045,961 (92.1%)
		Bacterial STI diagnosis	99,496 (7.1%)	62,717 (9.2%)	13,854 (9.9%)	176,067 (7.9%)
	Symptomatic	No Bact STI diagnosis	263,060 (91.6%)	97,365 (88.2%)	13,709 (86.5%)	374,134 (90.5%)
		Bacterial STI diagnosis	24,175 (8.4%)	13,031 (11.8%)	2,139 (13.5%)	39,345 (9.5%)
	Asymptomatic	No Bact STI diagnosis	851,017 (93.8%)	435,293 (92.2%)	96,342 (91.4%)	1,382,652 (93.1%)
		Bacterial STI diagnosis	55,885 (6.2%)	36,946 (7.8%)	9,027 (8.6%)	101,858 (6.9%)
	Not Known	No Bact STI diagnosis	188,712 (90.7%)	84,423 (86.9%)	16,040 (85.6%)	289,175 (89.2%)
		Bacterial STI diagnosis	19,436 (9.3%)	12,740 (13.1%)	2,688 (14.4%)	34,864 (10.8%)
	Appendix D. Number and proportion of people with positive bacterial STI tests among those accessing sexual health services by testing frequency and symptomatic status, England, 2024.
			1 test	2-3 tests	4+ tests	Total
	All	No Bact STI diagnosis	1,302,789 (92.9%)	258,453 (82.1%)	23,279 (69.2%)	1,584,521 (90.5%)
		Bacterial STI diagnosis	99,496 (7.1%)	56,245 (17.9%)	10,363 (30.8%)	166,104 (9.5%)
	Symptomatic	No Bact STI diagnosis	263,060 (91.6%)	17,073 (82%)	502 (70.5%)	280,635 (90.9%)
		Bacterial STI diagnosis	24,175 (8.4%)	3,737 (18%)	210 (29.5%)	28,122 (9.1%)
	Asymptomatic	No Bact STI diagnosis	851,017 (93.8%)	151,643 (84.7%)	14,043 (72.9%)	1,016,703 (92%)
		Bacterial STI diagnosis	55,885 (6.2%)	27,373 (15.3%)	5,223 (27.1%)	88,481 (8%)
	Not Known	No Bact STI diagnosis	188,712 (90.7%)	27,663 (76.6%)	2,049 (62.9%)	218,424 (88.3%)
		Bacterial STI diagnosis	19,436 (9.3%)	8,429 (23.4%)	1,206 (37.1%)	29,071 (11.7%)
	Mixed attendances	No Bact STI diagnosis	-	62,074 (78.8%)	6,685 (64.2%)	68,759 (77.1%)
		Bacterial STI diagnosis	-	16,706 (21.2%)	3,724 (35.8%)	20,430 (22.9%)
